# Scaling SARS-CoV-2 Wastewater Concentrations to Population Estimates of Infection

**DOI:** 10.1101/2021.07.15.21260583

**Authors:** Edward H. Kaplan, Alessandro Zulli, Marcela Sanchez, Jordan Peccia

## Abstract

Monitoring the progression of SARS‐CoV‐2 outbreaks requires accurate estimates of infection rates. Estimation methods based on observed cases are biased due to changes in testing over time. Here we report an approach based upon scaling daily concentrations of SARS‐CoV‐2 RNA in wastewater to infections that produces representative estimates due to the consistent population contribution of fecal material to the sewage collection system.

---

Estimating the fraction of individuals infected in coronavirus outbreaks is of first‐order importance in monitoring epidemic progress and evaluating interventions meant to slow transmission. Given the lack of repeated representative COVID‐19 testing over time, researchers have attempted to estimate SARS‐CoV‐2 incidence from lagging indicators of infection including clinically diagnosed cases, hospitalizations, and deaths^1,2,3,4,5^. Even if the lags from infection until the occurrence of diagnosed COVID‐19 cases, hospitalizations, or deaths can be estimated over time, such indicators still depend upon time‐varying and non‐representative observations due to temporal changes in the rates and targeting of COVID‐19 testing, hospital admission and treatment policies, and undercounting of deaths from COVID‐19.

Recognizing these difficulties, we initiated daily sampling at a wastewater treatment plant (WWTP) serving a mid‐sized US municipality with the goal of obtaining a representative view of local coronavirus outbreaks. Nucleic acid was extracted from primary sewage sludge and the concentration of SARS‐CoV‐2 RNA was determined. Such RNA concentrations provide a proportional measure of the extent of infection in the community given the population’s consistent discharge of fecal material into the local sewage collection system. We previously reported daily SARS‐CoV‐2 wastewater concentrations during the March 2020 epidemic wave in this community^6^, and via an epidemic model with an assumed SARS‐CoV‐2 shedding distribution, reported the associated reproductive number *R*_*0*_ and cumulative incidence of infection^7^.

Based upon this previous work, we implement a simple model enabling estimation of the fraction of the population infected over time directly from the RNA concentrations in sewage sludge. The incidence of infection is determined from the start of the pandemic in Connecticut USA (March 19,2020) through May 31, 2021, and results are compared to three independently developed estimates based on cases, hospitalizations, and deaths.

Figure 1a reports the total and positive daily number of COVID‐19 tests conducted on the residents of the four towns served by the WWTP. These data demonstrate the large increase in testing as the pandemic progressed, while the positive test results illustrate the two major COVID‐19 waves experienced in the area with the second wave yielding higher daily case rates over a longer duration compared to the first. Figure 1b plots SARS‐CoV‐2 RNA concentration measured in sewage sludge over this same time period. This figure also shows two waves of infection. Unlike the number of positive tests, note that for the wastewater data the first wave, though shorter in duration, peaks at concentrations similar to the second wave. This demonstrates that the early lack of testing impacted the accuracy of reported COVID‐19 case information.

**Figure 1(a):**

total and positive COVID‐19 tests over time. **(b)** SARS‐CoV‐2 RNA wastewater concentration (copies/mL sludge).

Applying equation (1) (see Methods) to the data contained in Figure 1b yields the cumulative fraction infected in the population over time (Figure 2). We estimate that 33.6% (95% CI [24.3%, 42.9%]) of the population was infected by May 22, 2021. Figure 2 also shows point estimates for the cumulative fraction of the population infected in New Haven County (which subsumes the treatment plant population) produced by three computationally intensive statistical models using completely different methods and data sources including COVID‐19 cases and deaths^3^; cases, deaths, hospitalizations, and close‐contact measures deduced from cell phone geolocation data^4^; and deaths alone^5^. These models demonstrate strikingly similar shapes to and bracket the results of the wastewater‐based estimates. Model 1 (ref. ^3^) hugs the wastewater model’s upper 95% confidence limit, Model 2 (ref. ^4^) hugs the wastewater model’s lower 95% confidence limit, and Model 3 (ref. ^5^) falls just beneath the point‐estimate trajectory of equation (1).

**Figure 2:**

Estimated cumulative incidence of infection with 95% CIs in the population served by the WWTP based on the SARS‐CoV‐2 RNA concentrations shown in Figure 1b using equation (1). Also shown are cumulative incidence estimates for New Haven County produced by three different statistical models. While all four models show similar trajectories over time, the estimates from equation (1) are the middle of the range exhibited by the other models.

The utilization of wastewater‐based epidemiology surged during the COVID‐19 pandemic with applications to outbreak detection and tracking temporal trends^8,9,10^. This report presents a major advance for wastewater surveillance by using a simple scaling model to directly estimate the fraction of persons in a population infected over time from SARS‐CoV‐2 RNA concentrations in wastewater. This approach circumvents problems with non‐representative sampling inherent in models based on diagnosed cases, hospitalizations, or deaths, and in principle can be applied in any location where continuous wastewater sampling over time is possible.
