## Supplementary material for "Scaling SARS-CoV-2 Wastewater Concentrations to Population Estimates of Infection": Study dataset

### Sheet: Sheet1
Date	CovidTests	Covid Cases	Qiagen RNA	Zymo RNA	Cum Zymo RNA	Equation (1)	Upper 95% CI Limit	Lower 95% CI Limit	Model 1	Model 2	Model 3
2020-03-19	24	11	2342.96	39899.8	39899.8	0.0086782	0.0131409	0.00421545	0.00522371	0.0267206	0.0124119			Columns B and C:
2020-03-20	19	5	2416.79	13748.3	53648.1	0.00982085	0.0146597	0.00498201	0.00661131	0.028864	0.0144197			The number of total tests (column B) and confirmed and probable COVID-19 cases (column C) was provided by the Connecticut Department of Public Health (CT DPH).
2020-03-21	13	10	7314.79	10990.9	64639	0.0107243	0.015855	0.00559355	0.00826584	0.0309207	0.0166396
2020-03-22	39	12	780.704	16816.5	81455.4	0.0117266	0.0171766	0.00627665	0.010209	0.0328666	0.0190383			Columns D and E:
2020-03-23	72	26	14197.8	60008.3	141464	0.0143607	0.0206318	0.00808962	0.012457	0.034682	0.0216175			Qiagen RNA concentration computed as average of two prior and two successive measurements
2020-03-24	117	39	9594.35	65669.6	207133	0.0160078	0.0227824	0.00923321	0.015019	0.0363527	0.0244183			Qiagen RNA concentration computed as linear interpolation between measured values on July 19 and July 23, 2020
2020-03-25	80	34	21978.9	43889.9	251023	0.0186419	0.0262102	0.0110735	0.017896	0.0378699	0.0273807			Zymo RNA concentration computed as 4.67 times Qiagen value on same date
2020-03-26	92	34	22096.9	80165.7	331189	0.0213184	0.0296824	0.0129543	0.0210805	0.03923	0.0304327			Qiagen and/or Zymo RNA concentration measured directly
2020-03-27	106	58	23767.8	111079	442268	0.0249281	0.0343529	0.0155033	0.0245565	0.0404343	0.0335792
2020-03-28	74	39	21099.8	182518	624786	0.026613	0.0365291	0.0166969	0.0282998	0.0414883	0.0367277			Column F:
2020-03-29	35	33	26133.8	82264.7	707051	0.02974	0.0405633	0.0189168	0.0322793	0.0424008	0.0398341			This is found by cumulating the data in Column E.
2020-03-30	82	70	27738.7	65043.3	772094	0.031854	0.0432875	0.0204205	0.0364586	0.0431834	0.0428902
2020-03-31	93	64	32255.6	72163.3	844257	0.0332258	0.0450543	0.0213974	0.0407976	0.0438491	0.0458789			Column G:
2020-04-01	125	97	14986.7	189641	1.0339e+06	0.0388674	0.0523129	0.0254218	0.0452548	0.0444114	0.0487902			Follows Equation (1) in the main text.
2020-04-02	87	71	32945.4	118582	1.15248e+06	0.0423945	0.0568465	0.0279426	0.0497888	0.0448845	0.0516672
2020-04-03	109	82	21135.6	189641	1.34212e+06	0.0456438	0.0610205	0.0302671	0.0543605	0.0452827	0.0544409			Columns H and I:
2020-04-04	79	79	42008.5	192691	1.53481e+06	0.0490116	0.0653447	0.0326784	0.0589337	0.0456191	0.0571498			Upper and lower 95% confidence interval limits corresponding to Equation (1) estimates in Column G.
2020-04-05	60	50	34427.2	259883	1.7947e+06	0.0515796	0.0686409	0.0345182	0.0634765	0.045906	0.0598238
2020-04-06	142	111	51236.1	121305	1.916e+06	0.0546783	0.0726171	0.0367395	0.0679619	0.046154	0.0624522			Columns J, K and L:
2020-04-07	108	80	32254.5	225130	2.14113e+06	0.0565833	0.075061	0.0381056	0.0723682	0.0463724	0.0649808			Column J: cumulative incidence in New Haven County estimated by Model 1 (https://www.medrxiv.org/content/10.1101/2020.06.17.20133983v2; data downloaded from https://covidestim.org/)
2020-04-08	125	104	37813.2	152195	2.29333e+06	0.0585706	0.0776101	0.0395311	0.0766785	0.0465686	0.0673658			Column K: cumulative incidence in New Haven County estimated by Model 2 (https://www.medrxiv.org/content/10.1101/2020.06.12.20126391v3; data shared by authors)
2020-04-09	109	109	36343.9	98764.5	2.39209e+06	0.0600539	0.0795124	0.0405953	0.0808808	0.0467483	0.0695518			Column L: cumulative incidence in New Haven Country estimated by Model 3 (https://covid19-projections.com/about/; data downloaded from https://covid19-projections.com/infections/counties/ct/)
2020-04-10	120	88	86907.1	406162	2.79825e+06	0.0613889	0.0812245	0.0415534	0.0849673	0.046916	0.071588
2020-04-11	77	58	35668.5	253938	3.05219e+06	0.0637885	0.0843013	0.0432757	0.0889338	0.0470749	0.0735163
2020-04-12	81	33	103898	233929	3.28612e+06	0.0652317	0.0861517	0.0443118	0.0927793	0.0472274	0.0753182
2020-04-13	65	51	54735.2	242462	3.52858e+06	0.0681008	0.0898297	0.046372	0.0965053	0.0473751	0.0769687
2020-04-14	186	122	39559.9	184884	3.71346e+06	0.069224	0.0912693	0.0471786	0.100115	0.0475191	0.0784979
2020-04-15	172	97	58240.8	223094	3.93656e+06	0.0702807	0.0926238	0.0479376	0.103613	0.0476602	0.0799188
2020-04-16	207	92	58354.7	137147	4.07371e+06	0.0715955	0.0943089	0.048882	0.107005	0.0477989	0.0812996
2020-04-17	232	109	23452.5	143079	4.21678e+06	0.0744513	0.0979688	0.0509338	0.110297	0.0479355	0.0826246
2020-04-18	180	56	15245.2	106786	4.32357e+06	0.0759859	0.0999353	0.0520365	0.113494	0.0480701	0.0838584
2020-04-19	132	29	27745.3	96117.7	4.41969e+06	0.0775862	0.101986	0.0531865	0.116603	0.048203	0.0849928
2020-04-20	252	99	24923.6	172756	4.59244e+06	0.0786606	0.103363	0.0539587	0.119629	0.0483342	0.0860693
2020-04-21	148	69	34854.2	103907	4.69635e+06	0.0802291	0.105372	0.055086	0.122577	0.0484637	0.0871311
2020-04-22	248	84	13935.3	206561	4.90291e+06	0.0823554	0.108096	0.0566145	0.125451	0.0485915	0.0881806
2020-04-23	277	88	17301.9	80860.6	4.98377e+06	0.0831914	0.109167	0.0572154	0.128255	0.0487176	0.0891939
2020-04-24	263	82	13652.6	76081	5.05985e+06	0.0850062	0.111492	0.0585201	0.130991	0.0488418	0.0901784
2020-04-25	218	74	25062.2	94655.2	5.15451e+06	0.0862246	0.113053	0.0593961	0.133661	0.0489641	0.0911371
2020-04-26	129	32	21882	205605	5.36011e+06	0.0886168	0.116117	0.0611162	0.136267	0.0490844	0.0920794
2020-04-27	340	84	23640.5	110484	5.4706e+06	0.089888	0.117746	0.0620303	0.138808	0.0492023	0.0929893
2020-04-28	214	70	20467.9	115212	5.58581e+06	0.0902827	0.118251	0.0623142	0.141284	0.0493177	0.0938499
2020-04-29	309	92	16551.4	77353.4	5.66316e+06	0.0912693	0.119515	0.0630237	0.143695	0.0494303	0.0946661
2020-04-30	143	45	23428	112924	5.77609e+06	0.0921359	0.120625	0.0636469	0.146038	0.04954	0.0954625
2020-05-01	197	66	24635.5	153083	5.92917e+06	0.093	0.121732	0.0642684	0.148313	0.0496465	0.0962319
2020-05-02	260	63	21152.1	60188.1	5.98936e+06	0.0943142	0.123489	0.0651395	0.150516	0.0497497	0.0969875
2020-05-03	170	42	27955.8	130652	6.12001e+06	0.0953304	0.124847	0.0658133	0.152647	0.0498495	0.0977314
2020-05-04	237	82	38418.8	87722.8	6.20773e+06	0.0959782	0.125714	0.0662427	0.154702	0.0499459	0.0984593
2020-05-05	302	79	27616.7	172226	6.37996e+06	0.0965367	0.12646	0.0666131	0.15668	0.0500388	0.0991632
2020-05-06	340	83	19581.9	91516.3	6.47147e+06	0.0987818	0.129462	0.0681016	0.15858	0.0501282	0.0998345
2020-05-07	279	52	6075.44	28417.8	6.49989e+06	0.100158	0.131302	0.0690141	0.160399	0.050214	0.100457
2020-05-08	334	54	6216.7	71029.8	6.57092e+06	0.10096	0.132374	0.0695458	0.162138	0.0502964	0.10104
2020-05-09	163	27	15659.4	62389.5	6.63331e+06	0.101495	0.133089	0.0699005	0.163796	0.0503754	0.101573
2020-05-10	140	18	10727.6	62212	6.69552e+06	0.102103	0.133903	0.0703041	0.165373	0.050451	0.102055
2020-05-11	342	70	13821.2	94612.1	6.79014e+06	0.102566	0.134521	0.0706106	0.166869	0.0505234	0.102493
2020-05-12	332	49	14824.8	73163	6.8633e+06	0.103039	0.135154	0.0709248	0.168285	0.0505928	0.102893
2020-05-13	323	45	11178.7	46638	6.90994e+06	0.10337	0.135596	0.071144	0.169624	0.0506591	0.103257
2020-05-14	587	88	7049.01	40213.9	6.95015e+06	0.10387	0.136264	0.0714757	0.170887	0.0507227	0.10359
2020-05-15	321	42	16338.4	161630	7.11178e+06	0.104107	0.136581	0.0716329	0.172076	0.0507837	0.103894
2020-05-16	195	21	9766.68	99079.4	7.21086e+06	0.104543	0.137164	0.0719216	0.173194	0.0508423	0.104174
2020-05-17	158	19	11135	57730.6	7.26859e+06	0.104783	0.137485	0.0720812	0.174243	0.0508986	0.104442
2020-05-18	443	50	7052.9	38512.6	7.3071e+06	0.105133	0.137953	0.0723133	0.175227	0.0509529	0.104698
2020-05-19	277	27	7619.5	43820.7	7.35092e+06	0.105375	0.138276	0.0724736	0.176148	0.0510054	0.104949
2020-05-20	369	22	6244.71	33277.7	7.3842e+06	0.105477	0.138412	0.072541	0.17701	0.0510563	0.105205
2020-05-21	383	16	3757.21	34112	7.41831e+06	0.105743	0.138768	0.0727174	0.177815	0.0511058	0.105469
2020-05-22	400	32	7038.26	23795.6	7.44211e+06	0.10605	0.139178	0.0729213	0.178567	0.0511542	0.105726
2020-05-23	191	17	7356.43	36004	7.47811e+06	0.106711	0.140063	0.0733599	0.179269	0.0512015	0.105977
2020-05-24	120	13	5125.52	17065.6	7.49518e+06	0.107271	0.14081	0.0737308	0.179925	0.051248	0.106218
2020-05-25	115	7	9915.41	31351.7	7.52653e+06	0.10776	0.141464	0.0740552	0.180536	0.0512938	0.106454
2020-05-26	519	34	6877.78	17316.7	7.54385e+06	0.108479	0.142426	0.0745326	0.181106	0.0513389	0.106677
2020-05-27	375	31	7173.84	25203.8	7.56905e+06	0.108844	0.142913	0.0747741	0.181637	0.0513836	0.106872
2020-05-28	430	26	9629.2	17398.8	7.58645e+06	0.109251	0.143458	0.0750445	0.182134	0.051428	0.107039
2020-05-29	523	20	7230.57	7323.47	7.59377e+06	0.109511	0.143805	0.0752166	0.182598	0.0514721	0.107191
2020-05-30	247	15	5487.1	19150.1	7.61292e+06	0.109785	0.144172	0.0753988	0.183031	0.051516	0.107331
2020-05-31	144	6	6646.24	22124.7	7.63505e+06	0.110152	0.144662	0.0756419	0.183437	0.0515598	0.107456
2020-06-01	386	21	10189.4	47620.5	7.68267e+06	0.110294	0.144852	0.075736	0.183818	0.0516036	0.107567
2020-06-02	953	77	8614.3	40259.1	7.72293e+06	0.110601	0.145262	0.0759395	0.184175	0.0516474	0.107666
2020-06-03	386	12	7535.89	35219.1	7.75815e+06	0.111281	0.146171	0.0763904	0.184511	0.0516914	0.107759
2020-06-04	426	22	11087.1	51815.5	7.80996e+06	0.111474	0.146429	0.0765187	0.184828	0.0517355	0.107847
2020-06-05	299	18	5610.35	26220	7.83618e+06	0.111799	0.146863	0.0767342	0.185127	0.0517798	0.107929
2020-06-06	133	4	6280.78	29353.3	7.86554e+06	0.112099	0.147264	0.076933	0.185411	0.0518245	0.108005
2020-06-07	132	2	3996.29	18676.7	7.88421e+06	0.112343	0.14759	0.0770949	0.185681	0.0518694	0.108077
2020-06-08	602	23	4230.99	19773.6	7.90399e+06	0.112498	0.147799	0.0771983	0.185938	0.0519147	0.108145
2020-06-09	440	17	5646.9	26390.9	7.93038e+06	0.113753	0.149476	0.0780307	0.186185	0.0519604	0.108209
2020-06-10	467	15	2184.76	10210.5	7.94059e+06	0.113913	0.149689	0.0781363	0.186421	0.0520066	0.108269
2020-06-11	384	10	4727.56	22094.3	7.96268e+06	0.114167	0.150029	0.0783049	0.186648	0.0520531	0.108326
2020-06-12	307	7	10472.9	48945.4	8.01163e+06	0.114247	0.150136	0.0783583	0.186867	0.0521001	0.108382
2020-06-13	104	1	2979.22	13923.4	8.02555e+06	0.114556	0.150548	0.0785628	0.18708	0.0521475	0.108436
2020-06-14	147	0	5004.38	23388.1	8.04894e+06	0.114745	0.150802	0.0786886	0.187287	0.0521953	0.10849
2020-06-15	353	7	4617.4	21579.5	8.07052e+06	0.114821	0.150903	0.078739	0.187488	0.0522437	0.108544
2020-06-16	534	5	3759.45	17569.8	8.08809e+06	0.116082	0.152589	0.0795754	0.187686	0.0522924	0.1086
2020-06-17	522	9	2401.42	11223.1	8.09931e+06	0.116163	0.152697	0.0796289	0.187879	0.0523416	0.108659
2020-06-18	507	8	19331.9	90347.8	8.18966e+06	0.116255	0.152819	0.0796899	0.18807	0.0523912	0.108716
2020-06-19	227	2	2452.4	11461.3	8.20112e+06	0.116425	0.153047	0.0798027	0.188257	0.0524413	0.108776
2020-06-20	250	4	3916.98	18306.1	8.21943e+06	0.116733	0.153459	0.0800072	0.188443	0.0524918	0.108833
2020-06-21	194	3	1238.76	5789.35	8.22522e+06	0.116933	0.153726	0.0801397	0.188626	0.0525428	0.10889
2020-06-22	579	5	4749.77	22198.1	8.24741e+06	0.117047	0.153879	0.0802158	0.188808	0.0525943	0.108945
2020-06-23	559	5	2920.52	13649.1	8.26106e+06	0.117191	0.154072	0.0803113	0.188989	0.0526462	0.108998
2020-06-24	521	4	1170.93	5472.34	8.26653e+06	0.117304	0.154222	0.0803858	0.189169	0.0526986	0.10905
2020-06-25	623	5	19423.9	90777.6	8.35731e+06	0.117501	0.154486	0.080517	0.189347	0.0527514	0.109104
2020-06-26	508	7	1243.6	5811.98	8.36312e+06	0.11767	0.154711	0.0806286	0.189525	0.0528048	0.109157
2020-06-27	205	2	1414.6	6611.15	8.36974e+06	0.117873	0.154983	0.0807637	0.189701	0.0528587	0.109212
2020-06-28	153	4	2620.57	12247.3	8.38198e+06	0.117975	0.15512	0.0808314	0.189877	0.0529131	0.109269
2020-06-29	590	4	4748.09	22190.2	8.40417e+06	0.118091	0.155274	0.0809081	0.190051	0.0529682	0.109329
2020-06-30	782	16	3077.12	14381	8.41855e+06	0.118163	0.155371	0.080956	0.190223	0.0530238	0.109393
2020-07-01	431	6	1766.82	8257.24	8.42681e+06	0.118285	0.155534	0.0810371	0.190394	0.05308	0.109462
2020-07-02	626	13	2218.81	10369.6	8.43718e+06	0.118469	0.15578	0.0811591	0.190563	0.053137	0.109536
2020-07-03	220	1	1730.22	8086.19	8.44527e+06	0.118683	0.156065	0.0813008	0.19073	0.0531946	0.109611
2020-07-04	105	0	3045.48	14233.1	8.4595e+06	0.11884	0.156275	0.0814047	0.190894	0.053253	0.109688
2020-07-05	194	1	2591.77	12112.7	8.47161e+06	0.118948	0.15642	0.0814769	0.191055	0.0533122	0.109767
2020-07-06	747	10	3137.1	14661.3	8.48627e+06	0.119023	0.15652	0.0815265	0.191213	0.0533722	0.109844
2020-07-07	670	9	1573.89	7355.59	8.49363e+06	0.119213	0.156773	0.0816521	0.191367	0.0534331	0.109918
2020-07-08	556	9	1779.19	8315.06	8.50194e+06	0.119258	0.156834	0.0816824	0.191517	0.0534948	0.10999
2020-07-09	427	11	1114.29	5207.65	8.50715e+06	0.119482	0.157133	0.0818307	0.191663	0.0535576	0.110059
2020-07-10	452	9	1881.26	8792.08	8.51594e+06	0.119601	0.157292	0.0819095	0.191805	0.0536212	0.110127
2020-07-11	182	1	2833.26	13241.3	8.52919e+06	0.11975	0.157491	0.0820085	0.191941	0.0536859	0.110195
2020-07-12	178	1	3291.46	15382.7	8.54457e+06	0.119929	0.157731	0.0821277	0.192073	0.0537516	0.110262
2020-07-13	697	10	2413.08	11277.6	8.55585e+06	0.12014	0.158012	0.082267	0.1922	0.0538183	0.110332
2020-07-14	1090	12	1675.4	7830.02	8.56368e+06	0.12038	0.158333	0.0824266	0.192322	0.053886	0.110403
2020-07-15	471	9	1151.51	5381.58	8.56906e+06	0.120455	0.158434	0.0824766	0.192438	0.0539547	0.110474
2020-07-16	513	9	2918.44	13639.4	8.5827e+06	0.120632	0.15867	0.0825937	0.19255	0.0540244	0.110546
2020-07-17	609	2	702.23	3281.88	8.58598e+06	0.12067	0.158721	0.0826189	0.192657	0.0540951	0.110617
2020-07-18	77	1	3444.51	16098	8.60208e+06	0.120761	0.158842	0.082679	0.192759	0.0541669	0.110685
2020-07-19	214	2	1829.46	8550.03	8.61063e+06	0.120824	0.158927	0.082721	0.192857	0.0542395	0.110752
2020-07-20	600	8	2298.5	10742.1	8.62137e+06	0.120898	0.159025	0.0827701	0.19295	0.0543132	0.110814
2020-07-21	755	8	2767.55	12934.2	8.6343e+06	0.121081	0.15927	0.0828916	0.193039	0.0543877	0.110872
2020-07-22	511	7	3236.59	15126.2	8.64943e+06	0.121129	0.159334	0.0829234	0.193125	0.0544632	0.110926
2020-07-23	457	11	3705.63	17318.3	8.66675e+06	0.121217	0.159452	0.0829818	0.193206	0.0545396	0.110977
2020-07-24	458	6	1160.11	5421.78	8.67217e+06	0.121251	0.159497	0.0830041	0.193284	0.0546169	0.111026
2020-07-25	169	1	2720.29	12713.3	8.68488e+06	0.121399	0.159695	0.0831025	0.193359	0.054695	0.111075
2020-07-26	310	4	584.586	2732.07	8.68762e+06	0.121469	0.159788	0.0831488	0.193431	0.054774	0.111124
2020-07-27	633	10	1396.34	6525.83	8.69414e+06	0.121863	0.160316	0.0834107	0.1935	0.0548538	0.111174
2020-07-28	758	4	973.829	4551.2	8.69869e+06	0.122237	0.160816	0.0836588	0.193567	0.0549345	0.111228
2020-07-29	482	8	1139.85	5327.1	8.70402e+06	0.122311	0.160914	0.0837077	0.193632	0.0550159	0.111286
2020-07-30	456	0	2821.94	13188.4	8.71721e+06	0.122406	0.161041	0.0837705	0.193694	0.0550982	0.111348
2020-07-31	507	6	738.232	3450.14	8.72066e+06	0.122458	0.161111	0.0838053	0.193755	0.0551813	0.111411
2020-08-01	200	6	1356.8	6341.02	8.727e+06	0.122503	0.161171	0.0838352	0.193814	0.0552652	0.111473
2020-08-02	315	2	517.72	2419.57	8.72942e+06	0.122537	0.161217	0.0838578	0.193872	0.0553499	0.111535
2020-08-03	539	4	2283.52	10672	8.74009e+06	0.122613	0.161318	0.0839082	0.193928	0.0554355	0.111598
2020-08-04	616	3	1075.95	5028.47	8.74512e+06	0.122709	0.161446	0.0839714	0.193983	0.055522	0.111657
2020-08-05	528	5	6082.21	28425.3	8.77354e+06	0.123239	0.162154	0.0843232	0.194038	0.0556094	0.111715
2020-08-06	954	19	5761.21	26925.1	8.80047e+06	0.123452	0.16244	0.0844649	0.194091	0.0556977	0.111769
2020-08-07	465	10	1134.29	5301.12	8.80577e+06	0.123799	0.162903	0.0846946	0.194144	0.0557871	0.111823
2020-08-08	234	0	1457.23	6810.4	8.81258e+06	0.124062	0.163255	0.0848694	0.194196	0.0558776	0.111877
2020-08-09	272	3	808.024	3776.31	8.81636e+06	0.124349	0.163638	0.0850597	0.194247	0.0559693	0.111934
2020-08-10	690	5	694.746	3246.9	8.8196e+06	0.124897	0.16437	0.085423	0.194299	0.0560622	0.111991
2020-08-11	839	9	526.19	2459.16	8.82206e+06	0.125026	0.164543	0.0855089	0.19435	0.0561565	0.112052
2020-08-12	945	16	1169.1	5463.79	8.82753e+06	0.125118	0.164666	0.08557	0.1944	0.0562524	0.112116
2020-08-13	771	12	1467.35	6857.7	8.83438e+06	0.125936	0.16576	0.0861129	0.194451	0.0563499	0.112184
2020-08-14	808	10	8169.25	38179.1	8.87256e+06	0.126031	0.165886	0.0861754	0.194502	0.0564492	0.112253
2020-08-15	247	4	3289.46	15373.3	8.88794e+06	0.126406	0.166388	0.0864246	0.194552	0.0565506	0.112323
2020-08-16	298	4	5335.25	24934.4	8.91287e+06	0.126746	0.166842	0.0866499	0.194603	0.0566541	0.112395
2020-08-17	977	11	4057.13	18961.1	8.93183e+06	0.127435	0.167762	0.0871071	0.194654	0.0567601	0.112467
2020-08-18	1063	16	4418.82	20651.4	8.95248e+06	0.127655	0.168057	0.0872532	0.194705	0.0568687	0.112538
2020-08-19	985	12	8435.89	39425.2	8.99191e+06	0.127907	0.168393	0.0874203	0.194757	0.0569801	0.112609
2020-08-20	1048	8	1995.29	9325	9.00123e+06	0.128146	0.168713	0.087579	0.194808	0.0570947	0.112679
2020-08-21	912	12	1418	6627.06	9.00786e+06	0.128294	0.168911	0.0876775	0.19486	0.0572127	0.112746
2020-08-22	369	6	12605.5	58911.8	9.06677e+06	0.128683	0.169431	0.0879353	0.194913	0.0573343	0.112811
2020-08-23	257	1	1451.16	6782	9.07355e+06	0.128868	0.169678	0.088058	0.194965	0.0574598	0.112874
2020-08-24	1216	9	5785.41	27038.2	9.10059e+06	0.129386	0.17037	0.0884017	0.195018	0.0575895	0.112935
2020-08-25	1025	6	5231.43	24449.2	9.12504e+06	0.129552	0.170592	0.088512	0.195072	0.0577238	0.112996
2020-08-26	1167	16	10614.5	49607	9.17465e+06	0.129747	0.170853	0.0886413	0.195126	0.0578629	0.113057
2020-08-27	866	9	3393.28	15858.5	9.19051e+06	0.12991	0.17107	0.0887491	0.19518	0.0580071	0.113117
2020-08-28	1031	14	3879.09	18129	9.20864e+06	0.130125	0.171357	0.0888917	0.195235	0.0581567	0.113188
2020-08-29	289	5	3684.27	17218.5	9.22586e+06	0.130385	0.171706	0.0890648	0.19529	0.0583121	0.113262
2020-08-30	310	5	2287.04	10688.5	9.23654e+06	0.130615	0.172013	0.0892174	0.195345	0.0584734	0.113342
2020-08-31	811	12	5986.82	27979.5	9.26452e+06	0.130889	0.172379	0.0893987	0.195401	0.0586411	0.113426
2020-09-01	798	7	2847.5	13307.8	9.27783e+06	0.131041	0.172582	0.0894997	0.195457	0.0588154	0.113512
2020-09-02	1014	4	7979.66	37293.1	9.31512e+06	0.131151	0.172729	0.0895729	0.195514	0.0589967	0.1136
2020-09-03	906	13	2561.35	11970.5	9.32709e+06	0.131267	0.172884	0.0896498	0.195571	0.0591851	0.11369
2020-09-04	449	2	3001.59	14028	9.34112e+06	0.131593	0.17332	0.0898659	0.195628	0.059381	0.113776
2020-09-05	187	3	2503.42	11699.8	9.35282e+06	0.131776	0.173564	0.0899872	0.195686	0.0595845	0.11386
2020-09-06	178	0	3312.06	15479	9.3683e+06	0.131819	0.173623	0.0900163	0.195744	0.059796	0.113942
2020-09-07	497	1	4017.09	18773.9	9.38708e+06	0.131989	0.173849	0.0901287	0.195802	0.0600156	0.114021
2020-09-08	1435	12	3542.95	16558	9.40363e+06	0.13228	0.174239	0.0903222	0.195861	0.0602435	0.114098
2020-09-09	1272	6	4211.2	19681.1	9.42331e+06	0.132584	0.174645	0.0905239	0.19592	0.0604799	0.114173
2020-09-10	917	4	2342.88	10949.5	9.43426e+06	0.13294	0.175121	0.0907601	0.19598	0.060725	0.114246
2020-09-11	508	3	1701.42	7951.59	9.44222e+06	0.133675	0.176102	0.0912474	0.19604	0.0609789	0.114318
2020-09-12	370	6	1783.67	8336.01	9.45055e+06	0.133945	0.176463	0.0914264	0.196102	0.0612418	0.114388
2020-09-13	253	4	5018.38	23453.5	9.474e+06	0.134244	0.176863	0.091625	0.196163	0.0615138	0.114457
2020-09-14	647	9	2816.18	13161.5	9.48717e+06	0.134863	0.177691	0.0920362	0.196226	0.0617951	0.114528
2020-09-15	648	2	675.832	3158.51	9.49032e+06	0.135004	0.177879	0.0921297	0.19629	0.0620859	0.114602
2020-09-16	669	6	2608.34	12190.1	9.50251e+06	0.135236	0.178188	0.0922831	0.196356	0.0623863	0.114681
2020-09-17	918	8	4492.45	20995.5	9.52351e+06	0.135756	0.178884	0.0926284	0.196422	0.0626965	0.114763
2020-09-18	662	1	4682.64	21884.4	9.54539e+06	0.135944	0.179135	0.092753	0.196491	0.0630167	0.114851
2020-09-19	304	5	5483.6	25627.7	9.57102e+06	0.136347	0.179673	0.0930204	0.196561	0.0633472	0.114945
2020-09-20	307	5	11314	52876	9.6239e+06	0.136796	0.180273	0.0933184	0.196634	0.0636883	0.115044
2020-09-21	1109	5	4156.31	19424.6	9.64332e+06	0.137196	0.180808	0.0935842	0.196709	0.0640404	0.115149
2020-09-22	772	7	4609.72	21543.6	9.66487e+06	0.137327	0.180984	0.0936711	0.196787	0.0644038	0.115256
2020-09-23	880	5	9545.54	44611.2	9.70948e+06	0.137374	0.181046	0.0937022	0.196868	0.0647791	0.115365
2020-09-24	819	13	2171.96	10150.7	9.71963e+06	0.137421	0.181109	0.0937334	0.196953	0.0651668	0.115477
2020-09-25	690	2	3562.04	16647.2	9.73628e+06	0.137493	0.181205	0.093781	0.197042	0.0655674	0.115598
2020-09-26	299	6	8015.06	37458.5	9.77373e+06	0.13755	0.181281	0.0938189	0.197135	0.0659818	0.115732
2020-09-27	268	3	2893.07	13520.8	9.78726e+06	0.137647	0.181411	0.0938832	0.197233	0.0664108	0.115881
2020-09-28	2281	15	6206.36	29005.5	9.81626e+06	0.137748	0.181545	0.0939501	0.197336	0.0668552	0.11604
2020-09-29	2498	18	6920.13	32341.3	9.8486e+06	0.137805	0.181622	0.0939882	0.197445	0.0673162	0.116217
2020-09-30	1269	26	6168.7	28829.5	9.87743e+06	0.137866	0.181703	0.0940286	0.197561	0.0677947	0.11641
2020-10-01	1918	12		9431.01	9.88686e+06	0.138105	0.182023	0.0941873	0.197685	0.068292	0.116622
2020-10-02	1642	15		3379.16	9.89024e+06	0.138274	0.182249	0.0942994	0.197816	0.0688093	0.116837
2020-10-03	512	13		3379.16	9.89362e+06	0.138435	0.182464	0.0944063	0.197957	0.0693478	0.117057
2020-10-04	245	7		5167.58	9.89879e+06	0.138482	0.182527	0.0944375	0.198107	0.0699091	0.117281
2020-10-05	2917	15		4111.35	9.9029e+06	0.138655	0.182758	0.0945522	0.198268	0.0704946	0.117514
2020-10-06	1949	18		6973.63	9.90987e+06	0.13894	0.183138	0.094741	0.19844	0.0711058	0.117749
2020-10-07	1114	28		7262.6	9.91714e+06	0.13925	0.183552	0.0949466	0.198627	0.0717444	0.117984
2020-10-08	1269	20		4137.66	9.92127e+06	0.139354	0.183692	0.0950161	0.198827	0.0724121	0.11822
2020-10-09	1308	18		4372.57	9.92565e+06	0.139621	0.184049	0.095193	0.199044	0.0731107	0.118479
2020-10-10	757	9		17225	9.94287e+06	0.1398	0.184288	0.0953119	0.199279	0.0738419	0.118758
2020-10-11	233	6		12156.7	9.95503e+06	0.139905	0.184429	0.0953819	0.199533	0.0746077	0.119057
2020-10-12	1394	21		11603.8	9.96663e+06	0.140027	0.184591	0.0954624	0.199809	0.0754098	0.119389
2020-10-13	1514	46		3379.16	9.97001e+06	0.14029	0.184943	0.0956371	0.200109	0.07625	0.119758
2020-10-14	703	32		12452.4	9.98246e+06	0.140496	0.185219	0.0957741	0.200436	0.0771301	0.120167
2020-10-15	510	30		20475.5	1.00029e+07	0.140932	0.185801	0.0960633	0.200792	0.0780516	0.120614
2020-10-16	1579	12		22312.9	1.00253e+07	0.141228	0.186196	0.0962595	0.20118	0.0790161	0.121093
2020-10-17	626	24		7536.57	1.00328e+07	0.141966	0.187183	0.0967495	0.201604	0.080025	0.121605
2020-10-18	289	39		19190.8	1.0052e+07	0.142191	0.187484	0.0968987	0.202067	0.0810792	0.122153
2020-10-19	3017	51		12900.7	1.00649e+07	0.142674	0.188129	0.0972192	0.202573	0.0821795	0.122732
2020-10-20	2888	39		7593.98	1.00725e+07	0.143087	0.188681	0.0974933	0.203124	0.0833265	0.123343
2020-10-21	1623	50		8735.35	1.00812e+07	0.144491	0.190557	0.0984247	0.203726	0.0845204	0.123985
2020-10-22	2747	34		18959.4	1.01002e+07	0.144856	0.191045	0.0986673	0.204382	0.0857611	0.124657
2020-10-23	638	42		14858.7	1.0115e+07	0.145209	0.191517	0.0989017	0.205095	0.0870481	0.125361
2020-10-24	509	15		31375.5	1.01464e+07	0.14589	0.192426	0.0993532	0.20587	0.0883806	0.126107
2020-10-25	317	20		21282.9	1.01677e+07	0.146341	0.19303	0.0996529	0.20671	0.0897572	0.126911
2020-10-26	2141	54		53157.5	1.02208e+07	0.14662	0.193403	0.099838	0.207618	0.0911761	0.127751
2020-10-27	2224	66		16196.9	1.0237e+07	0.147073	0.194008	0.100139	0.208596	0.0926352	0.128655
2020-10-28	1755	97		34761.8	1.02718e+07	0.147868	0.19507	0.100666	0.209648	0.0941318	0.129623
2020-10-29	1865	56		29735.7	1.03015e+07	0.148523	0.195945	0.101101	0.210775	0.0956629	0.130655
2020-10-30	1033	72		101054	1.04026e+07	0.150003	0.197923	0.102083	0.211977	0.0972253	0.131751
2020-10-31	581	43		26320.8	1.04289e+07	0.151667	0.200147	0.103187	0.213256	0.0988156	0.132905
2020-11-01	350	31		25419.1	1.04543e+07	0.153386	0.202443	0.104328	0.21461	0.10043	0.134102
2020-11-02	1923	150		48982.9	1.05033e+07	0.155369	0.205094	0.105644	0.21604	0.102065	0.13537
2020-11-03	1208	75		32517.9	1.05358e+07	0.157004	0.207279	0.106729	0.217544	0.103716	0.136659
2020-11-04	1341	165		20083.5	1.05559e+07	0.160131	0.211458	0.108805	0.219119	0.10538	0.13797
2020-11-05	1840	117		32615.1	1.05885e+07	0.16193	0.213861	0.109999	0.220763	0.107054	0.139302
2020-11-06	1544	142		57201.6	1.06457e+07	0.163908	0.216504	0.111312	0.222474	0.108732	0.140654
2020-11-07	718	92		47143.1	1.06929e+07	0.167975	0.221938	0.114011	0.224248	0.110413	0.141996
2020-11-08	603	112		106554	1.07994e+07	0.169488	0.22396	0.115015	0.226082	0.112091	0.143318
2020-11-09	1453	187		119811	1.09192e+07	0.171654	0.226854	0.116453	0.227973	0.113766	0.144564
2020-11-10	1307	153		123737	1.1043e+07	0.172859	0.228465	0.117253	0.229919	0.115432	0.145779
2020-11-11	1275	170		142787	1.11858e+07	0.175017	0.231349	0.118685	0.231916	0.117089	0.146966
2020-11-12	1225	150		117733	1.13035e+07	0.176706	0.233605	0.119806	0.233961	0.118732	0.148125
2020-11-13	1766	148		225137	1.15286e+07	0.177397	0.234529	0.120265	0.236053	0.120361	0.149262
2020-11-14	655	52		129482	1.16581e+07	0.178716	0.236291	0.121141	0.238189	0.121973	0.15044
2020-11-15	640	69		142412	1.18005e+07	0.18012	0.238168	0.122073	0.240367	0.123566	0.151686
2020-11-16	1483	146		292785	1.20933e+07	0.181266	0.239699	0.122833	0.242586	0.125139	0.153153
2020-11-17	1438	135		108929	1.22022e+07	0.183054	0.242087	0.12402	0.244842	0.12669	0.154769
2020-11-18	1672	121		155940	1.23582e+07	0.184148	0.24355	0.124747	0.247135	0.128219	0.156529
2020-11-19	1296	103		86794.2	1.2445e+07	0.185828	0.245795	0.125862	0.249462	0.129724	0.158433
2020-11-20	1217	131		155365	1.26003e+07	0.187164	0.24758	0.126749	0.25182	0.131206	0.160502
2020-11-21	908	65		121556	1.27219e+07	0.189501	0.250702	0.1283	0.254207	0.132664	0.162687
2020-11-22	730	90		49778.7	1.27717e+07	0.190889	0.252557	0.129221	0.25662	0.134098	0.164951
2020-11-23	1467	125		94946.9	1.28666e+07	0.192434	0.254621	0.130247	0.259055	0.135508	0.167112
2020-11-24	1442	132		101120	1.29677e+07	0.193769	0.256405	0.131133	0.261507	0.136894	0.169287
2020-11-25	1418	129		82499.1	1.30502e+07	0.195917	0.259275	0.132559	0.263974	0.138258	0.171476
2020-11-26	164			128687	1.31789e+07	0.197991	0.262047	0.133936	0.266448	0.139599	0.173676
2020-11-27	1424	129		78804.6	1.32577e+07	0.198907	0.263271	0.134544	0.268927	0.140918	0.175839
2020-11-28	746	86		120943	1.33787e+07	0.200485	0.265378	0.135591	0.271405	0.142217	0.17796
2020-11-29	440	45		96195.9	1.34749e+07	0.201767	0.267092	0.136443	0.273878	0.143495	0.180064
2020-11-30	1461	151		168207	1.36431e+07	0.203855	0.269882	0.137829	0.27634	0.144755	0.182217
2020-12-01	1093	151		99977.9	1.37431e+07	0.206195	0.273008	0.139382	0.278787	0.145997	0.184298
2020-12-02	1465	181		111224	1.38543e+07	0.20781	0.275165	0.140454	0.281217	0.147223	0.18631
2020-12-03	1832	163		96086.5	1.39504e+07	0.20941	0.277304	0.141517	0.283625	0.148434	0.188252
2020-12-04	799	118		154638	1.4105e+07	0.212804	0.281838	0.143769	0.286009	0.149632	0.190088
2020-12-05	716	82		149358	1.42544e+07	0.215827	0.285878	0.145777	0.288368	0.150816	0.191829
2020-12-06	508	57		65956.1	1.43203e+07	0.217414	0.287998	0.14683	0.2907	0.151989	0.193456
2020-12-07	1437	129		113544	1.44339e+07	0.220532	0.292164	0.1489	0.293006	0.153152	0.194965
2020-12-08	1333	150		92346.2	1.45262e+07	0.223033	0.295506	0.150561	0.295285	0.154305	0.196366
2020-12-09	2147	159		150323	1.46765e+07	0.224913	0.298017	0.151809	0.297538	0.155449	0.197662
2020-12-10	1965	160		168472	1.4845e+07	0.226091	0.299591	0.152591	0.299767	0.156585	0.198854
2020-12-11	1769	124		116215	1.49612e+07	0.229142	0.303668	0.154617	0.301974	0.157713	0.200069
2020-12-12	860	95		115246	1.50765e+07	0.231069	0.306242	0.155896	0.30416	0.158834	0.201294
2020-12-13	468	39		244310	1.53208e+07	0.23195	0.30742	0.156481	0.306327	0.159948	0.20254
2020-12-14	2339	154		217685	1.55385e+07	0.233117	0.308978	0.157255	0.308478	0.161055	0.203807
2020-12-15	1593	111		114226	1.56527e+07	0.234727	0.311129	0.158324	0.310615	0.162155	0.205134
2020-12-16	1027	67		224504	1.58772e+07	0.236013	0.312848	0.159178	0.312739	0.163248	0.206595
2020-12-17	208	8		180074	1.60573e+07	0.236994	0.314158	0.159829	0.314851	0.164335	0.208187
2020-12-18	745	109		135302	1.61926e+07	0.237516	0.314856	0.160176	0.316954	0.165414	0.209769
2020-12-19	238	32		84820.7	1.62774e+07	0.238612	0.316321	0.160904	0.319047	0.166486	0.21138
2020-12-20	362	46		219681	1.64971e+07	0.23934	0.317293	0.161387	0.32113	0.167551	0.213023
2020-12-21	2532	182		138727	1.66358e+07	0.240732	0.319153	0.162311	0.323204	0.168608	0.214724
2020-12-22	2194	146		63443.9	1.66992e+07	0.242989	0.322168	0.16381	0.325267	0.169656	0.216533
2020-12-23	1663	131		83970.8	1.67832e+07	0.244612	0.324337	0.164887	0.327317	0.170694	0.218284
2020-12-24	715	95		115901	1.68991e+07	0.245322	0.325286	0.165359	0.329352	0.171723	0.219979
2020-12-25	140	27		92609.3	1.69917e+07	0.24613	0.326365	0.165895	0.33137	0.17274	0.221721
2020-12-26	845	68		70629.3	1.70624e+07	0.248304	0.329269	0.167338	0.333369	0.173745	0.223499
2020-12-27	483	90		37566.7	1.70999e+07	0.250601	0.332339	0.168864	0.335345	0.174738	0.225337
2020-12-28	2536	235		78948.3	1.71789e+07	0.253201	0.335813	0.17059	0.337294	0.175716	0.227178
2020-12-29	2013	213		52401.3	1.72313e+07	0.254921	0.33811	0.171732	0.339214	0.17668	0.228965
2020-12-30	1702	156		100197	1.73315e+07	0.256164	0.339772	0.172557	0.341102	0.177629	0.230783
2020-12-31	837	145		162499	1.7494e+07	0.257574	0.341655	0.173493	0.342954	0.178561	0.232633
2021-01-01	240	32		116835	1.76108e+07	0.258376	0.342726	0.174026	0.344768	0.179475	0.234479
2021-01-02	1398	143		51158.1	1.7662e+07	0.259532	0.344271	0.174793	0.346542	0.180372	0.236282
2021-01-03	596	77		58131.7	1.77201e+07	0.261095	0.346359	0.175831	0.348273	0.181251	0.237989
2021-01-04	2607	233		156523	1.78766e+07	0.263292	0.349295	0.17729	0.34996	0.18211	0.239646
2021-01-05	2034	188		165404	1.8042e+07	0.264826	0.351344	0.178308	0.351603	0.18295	0.241257
2021-01-06	2024	165		187182	1.82292e+07	0.266114	0.353064	0.179163	0.353199	0.18377	0.242824
2021-01-07	2084	163		123812	1.8353e+07	0.267628	0.355088	0.180169	0.35475	0.184569	0.244346
2021-01-08	1482	127		89522.9	1.84425e+07	0.268621	0.356414	0.180828	0.356256	0.185348	0.245808
2021-01-09	913	117		101475	1.8544e+07	0.269809	0.358001	0.181616	0.357717	0.186106	0.247221
2021-01-10	616	83		57727.6	1.86017e+07	0.270915	0.359478	0.182351	0.359134	0.186843	0.248614
2021-01-11	3165	232		83248.2	1.8685e+07	0.272054	0.361	0.183107	0.360509	0.187558	0.249975
2021-01-12	2266	207		112526	1.87975e+07	0.272562	0.36168	0.183445	0.361843	0.188252	0.251301
2021-01-13	2464	163		158190	1.89557e+07	0.273734	0.363245	0.184223	0.363137	0.188925	0.252595
2021-01-14	1910	193		110420	1.90661e+07	0.274613	0.364419	0.184806	0.364394	0.189577	0.253863
2021-01-15	1669	157		92697	1.91588e+07	0.27603	0.366312	0.185747	0.365615	0.190208	0.255088
2021-01-16	905	102		109055	1.92679e+07	0.277215	0.367896	0.186534	0.366802	0.190818	0.256314
2021-01-17	558	62		71442.5	1.93393e+07	0.278064	0.36903	0.187098	0.367957	0.191408	0.257517
2021-01-18	2220	107		85530.3	1.94248e+07	0.279224	0.370581	0.187868	0.369081	0.191978	0.258689
2021-01-19	2663	196		79619.6	1.95045e+07	0.280393	0.372142	0.188644	0.370177	0.192529	0.259838
2021-01-20	2345	135		82004.4	1.95865e+07	0.281166	0.373174	0.189157	0.371245	0.193061	0.260964
2021-01-21	1885	130		36625.7	1.96231e+07	0.282391	0.374811	0.18997	0.372288	0.193575	0.262063
2021-01-22	1908	125		84341.2	1.97074e+07	0.283238	0.375943	0.190533	0.373307	0.194072	0.26316
2021-01-23	1029	84		63270.9	1.97707e+07	0.284263	0.377312	0.191214	0.374302	0.194552	0.264193
2021-01-24	755	68		102024	1.98727e+07	0.284939	0.378216	0.191663	0.375276	0.195016	0.265186
2021-01-25	3207	160		85351.1	1.99581e+07	0.285792	0.379355	0.192229	0.376229	0.195464	0.266153
2021-01-26	2390	116		61115.3	2.00192e+07	0.286345	0.380094	0.192596	0.377162	0.195899	0.267084
2021-01-27	2464	116		83535.9	2.01027e+07	0.286935	0.380882	0.192988	0.378077	0.196319	0.267974
2021-01-28	2282	123		84133.5	2.01869e+07	0.288043	0.382363	0.193724	0.378972	0.196727	0.268823
2021-01-29	1971	119		55619.4	2.02425e+07	0.288805	0.383381	0.194229	0.37985	0.197123	0.269624
2021-01-30	1011	54		88191	2.03307e+07	0.289578	0.384413	0.194742	0.380711	0.197507	0.270404
2021-01-31	855	75		61017.2	2.03917e+07	0.290456	0.385587	0.195326	0.381556	0.197881	0.271158
2021-02-01	769	14		73777.1	2.04655e+07	0.291991	0.387638	0.196345	0.382384	0.198246	0.271873
2021-02-02	1491	110		48710.6	2.05142e+07	0.292631	0.388492	0.19677	0.383196	0.198602	0.272564
2021-02-03	2805	171		61390.5	2.05756e+07	0.293304	0.389391	0.197216	0.383993	0.198951	0.27323
2021-02-04	2290	144		39780.6	2.06153e+07	0.29352	0.38968	0.19736	0.384775	0.199292	0.273872
2021-02-05	2078	75		42507.4	2.06579e+07	0.293742	0.389976	0.197507	0.385542	0.199628	0.274491
2021-02-06	877	65		79798.2	2.07377e+07	0.294117	0.390477	0.197756	0.386294	0.199959	0.275099
2021-02-07	377	34		54823	2.07925e+07	0.294883	0.3915	0.198265	0.387032	0.200285	0.275713
2021-02-08	2794	110		55636.7	2.08481e+07	0.296157	0.393203	0.199111	0.387756	0.200608	0.276346
2021-02-09	2018	74		63256.2	2.09114e+07	0.296639	0.393847	0.199431	0.388466	0.200929	0.276997
2021-02-10	2451	103		110515	2.10219e+07	0.297194	0.394588	0.199799	0.389162	0.201247	0.277666
2021-02-11	2337	93		46058.1	2.10679e+07	0.297336	0.394778	0.199894	0.389845	0.201565	0.278352
2021-02-12	1840	76		48417.3	2.11164e+07	0.297771	0.395359	0.200183	0.390514	0.201882	0.27908
2021-02-13	909	60		15581.5	2.11319e+07	0.298761	0.396682	0.20084	0.391171	0.202199	0.279829
2021-02-14	445	39		15953.8	2.11479e+07	0.299095	0.397128	0.201062	0.391814	0.202517	0.280574
2021-02-15	2265	80		27000.8	2.11749e+07	0.299642	0.397859	0.201425	0.392444	0.202837	0.281306
2021-02-16	2118	73		55138.9	2.123e+07	0.299829	0.398108	0.201549	0.393062	0.203159	0.282024
2021-02-17	2419	86		91746.1	2.13218e+07	0.300121	0.398499	0.201743	0.393668	0.203485	0.282725
2021-02-18	1372	41		34695.9	2.13565e+07	0.300636	0.399187	0.202085	0.394262	0.203814	0.283411
2021-02-19	1523	60		39947.8	2.13964e+07	0.300909	0.399552	0.202266	0.394844	0.204149	0.284076
2021-02-20	798	45		10229	2.14067e+07	0.302161	0.401225	0.203098	0.395416	0.204488	0.284724
2021-02-21	495	26		31319.7	2.1438e+07	0.302412	0.40156	0.203264	0.395977	0.204834	0.285368
2021-02-22	2535	90		71313	2.15093e+07	0.30272	0.401971	0.203469	0.396529	0.205188
2021-02-23	2593	118		24019.9	2.15333e+07	0.303069	0.402437	0.2037	0.397072	0.205549
2021-02-24	2378	84		39393.7	2.15727e+07	0.303524	0.403046	0.204003	0.397608	0.205919
2021-02-25	1692	101		13425.1	2.15861e+07	0.303971	0.403643	0.2043	0.398136	0.206299
2021-02-26	1685	64		21076.1	2.16072e+07	0.304379	0.404187	0.20457	0.398658	0.206689
2021-02-27	708	40		37071.4	2.16443e+07	0.304931	0.404925	0.204937	0.399175	0.20709
2021-02-28	581	66		19656.1	2.16639e+07	0.305137	0.4052	0.205073	0.399689	0.207504
2021-03-01	2582	84		90145.3	2.17541e+07	0.306047	0.406416	0.205678	0.4002	0.207931
2021-03-02	2210	86		18051.9	2.17721e+07	0.306218	0.406645	0.205791	0.400709	0.208373
2021-03-03	2272	124		22173.3	2.17943e+07	0.306577	0.407125	0.20603	0.401218	0.208828
2021-03-04	1691	87		25106.8	2.18194e+07	0.306861	0.407504	0.206218	0.401728	0.2093
2021-03-05	1051	47		32778	2.18522e+07	0.307663	0.408575	0.206751	0.402241	0.209788
2021-03-06	550	30		32194.8	2.18844e+07	0.308431	0.409601	0.20726	0.402756	0.210293
2021-03-07	420	39		29319.5	2.19137e+07	0.308696	0.409955	0.207436	0.403276	0.210816
2021-03-08	1705	97		39769.2	2.19535e+07	0.309028	0.410399	0.207657	0.403801	0.211357
2021-03-09	1767	77		14823.9	2.19683e+07	0.309212	0.410645	0.20778	0.404333	0.211917
2021-03-10	1886	74		65540.1	2.20338e+07	0.309551	0.411098	0.208005	0.404872	0.212496
2021-03-11	1409	96		12298.3	2.20461e+07	0.310029	0.411736	0.208322	0.40542	0.213094
2021-03-12	1575	62		25873.4	2.2072e+07	0.310491	0.412353	0.208628	0.405976	0.213711
2021-03-13	519	47		20420.2	2.20924e+07	0.31083	0.412806	0.208853	0.406541	0.214348
2021-03-14	368	35		57728.2	2.21502e+07	0.310949	0.412965	0.208933	0.407116	0.215003
2021-03-15	2211	89		55272	2.22054e+07	0.311138	0.413218	0.209058	0.4077	0.215676
2021-03-16	1572	69		19077.9	2.22245e+07	0.311434	0.413614	0.209255	0.408294	0.216365
2021-03-17	1583	68		23921.4	2.22484e+07	0.31211	0.414516	0.209703	0.408897	0.217068
2021-03-18	1048	64		13289.8	2.22617e+07	0.312478	0.415008	0.209948	0.40951	0.217784
2021-03-19	1692	64		24406	2.22861e+07	0.313099	0.415837	0.21036	0.41013	0.218509
2021-03-20	451	50		34381.8	2.23205e+07	0.313914	0.416927	0.210902	0.410759	0.219241
2021-03-21	300	37		33225.9	2.23537e+07	0.314528	0.417746	0.211309	0.411394	0.219983
2021-03-22	2027	107		24413.6	2.23781e+07	0.316408	0.420259	0.212558	0.412035	0.220742
2021-03-23	2070	99		8599.58	2.23867e+07	0.317115	0.421203	0.213027	0.412681	0.221518
2021-03-24	2186	115		13621.8	2.24004e+07	0.317344	0.42151	0.213179	0.41333	0.222309
2021-03-25	1741	107		21315.6	2.24217e+07	0.317887	0.422234	0.213539	0.413982
2021-03-26	1587	97		48618.3	2.24703e+07	0.318045	0.422446	0.213644	0.414636
2021-03-27	588	81		26515.7	2.24968e+07	0.318856	0.423529	0.214183	0.41529
2021-03-28	476	53		44691.5	2.25415e+07	0.319313	0.42414	0.214486	0.415944
2021-03-29	1784	123		58720.9	2.26002e+07	0.320743	0.42605	0.215436	0.416596
2021-03-30	1808	103		44146.3	2.26444e+07	0.32094	0.426314	0.215567	0.417245
2021-03-31	1559	123		135398	2.27798e+07	0.321313	0.426812	0.215815	0.417891
2021-04-01	1137	96		50893.6	2.28307e+07	0.322169	0.427955	0.216383	0.418533
2021-04-02	1984	105		16512.6	2.28472e+07	0.322782	0.428774	0.21679	0.419171
2021-04-03	679	49		39054.3	2.28862e+07	0.323506	0.429742	0.217271	0.419803
2021-04-04	295	36		11387.4	2.28976e+07	0.323756	0.430076	0.217437	0.420429
2021-04-05	2473	119		58350.1	2.2956e+07	0.324238	0.43072	0.217757	0.421049
2021-04-06	2194	100		32944.4	2.29889e+07	0.324597	0.431199	0.217995	0.421661
2021-04-07	2039	141		102926	2.30918e+07	0.325485	0.432386	0.218585	0.422266
2021-04-08	1784	94		14212.6	2.3106e+07	0.326009	0.433085	0.218932	0.422864
2021-04-09	2161	99		26862.4	2.31329e+07	0.326348	0.433539	0.219158	0.423453
2021-04-10	667	57		61593.2	2.31945e+07	0.326838	0.434194	0.219483	0.424033
2021-04-11	441	37		44130.5	2.32386e+07	0.327189	0.434662	0.219716	0.424604
2021-04-12	1464	102		52146	2.32908e+07	0.327288	0.434794	0.219782	0.425164
2021-04-13	1811	85		18025.2	2.33088e+07	0.32768	0.435318	0.220042	0.425715
2021-04-14	1785	107		34694	2.33435e+07	0.328598	0.436544	0.220652	0.426254
2021-04-15	1258	55		25824.5	2.33693e+07	0.328813	0.436832	0.220795	0.426782
2021-04-16	2026	57		63929.4	2.34333e+07	0.329028	0.437118	0.220937	0.427297
2021-04-17	632	38		37714.2	2.3471e+07	0.330132	0.438594	0.22167	0.4278
2021-04-18	390	38		24444.8	2.34954e+07	0.330281	0.438793	0.221769	0.428289
2021-04-19	2244	87		35275.1	2.35307e+07	0.330527	0.439122	0.221933	0.428764
2021-04-20	2449	87		25218.3	2.35559e+07	0.330612	0.439236	0.221989	0.429225
2021-04-21	1527	102		7148.46	2.35631e+07	0.330791	0.439475	0.222108	0.42967
2021-04-22	2119	97		28228.9	2.35913e+07	0.331296	0.440148	0.222443	0.4301
2021-04-23	1592	63		66090.9	2.36574e+07	0.331455	0.440361	0.222548	0.430514
2021-04-24	592	44		15502.3	2.36729e+07	0.331879	0.440928	0.22283	0.430912
2021-04-25	322	22		15424.6	2.36883e+07	0.331991	0.441078	0.222905	0.431293
2021-04-26	2268	74		79540.3	2.37678e+07	0.332105	0.44123	0.22298	0.431658
2021-04-27	1864	56		10709.3	2.37786e+07	0.332321	0.441518	0.223124	0.432007
2021-04-28	1648	76		17722.8	2.37963e+07	0.33263	0.441931	0.223329	0.432339
2021-04-29	1667	41		6129.17	2.38024e+07	0.332752	0.442094	0.22341	0.432654
2021-04-30	1730	42		12865.5	2.38153e+07	0.332965	0.442379	0.223551	0.432954
2021-05-01	442	22		36317.6	2.38516e+07	0.333073	0.442523	0.223623	0.433238
2021-05-02	478	27		11453.6	2.3863e+07	0.333135	0.442606	0.223664	0.433507
2021-05-03	1715	54		30528.9	2.38936e+07	0.333265	0.44278	0.223751	0.433762
2021-05-04	1935	28		8106.03	2.39017e+07	0.333441	0.443014	0.223867	0.434002
2021-05-05	1241	46		8180.42	2.39099e+07	0.333482	0.443069	0.223894	0.434228
2021-05-06	1145	25		15548.3	2.39254e+07	0.333793	0.443485	0.224101	0.434441
2021-05-07	1534	30		22259.9	2.39477e+07	0.333924	0.44366	0.224188	0.434642
2021-05-08	483	11		8765.9	2.39564e+07	0.334023	0.443793	0.224254	0.434831
2021-05-09	306	8		15360.5	2.39718e+07	0.334189	0.444014	0.224364	0.435009
2021-05-10	2001	22		7773.27	2.39796e+07	0.33439	0.444283	0.224497	0.435176
2021-05-11	1621	19		4467.07	2.3984e+07	0.334456	0.44437	0.224541	0.435333
2021-05-12	1351	31		9365.31	2.39934e+07	0.334543	0.444487	0.224599	0.43548
2021-05-13	1029	21		12629.6	2.4006e+07	0.334609	0.444575	0.224643	0.435619
2021-05-14	1366	27		2936.06	2.4009e+07	0.334927	0.445	0.224854	0.435749
2021-05-15	289	8		22433.9	2.40314e+07	0.335013	0.445115	0.224911	0.435872
2021-05-16	298	11		9405.86	2.40408e+07	0.335083	0.445209	0.224958	0.435987
2021-05-17	1269	12		7177.87	2.4048e+07	0.335139	0.445283	0.224995	0.436095
2021-05-18	855	12		11937.1	2.40599e+07	0.335272	0.44546	0.225083	0.436196
2021-05-19	1297	18		14451.3	2.40744e+07	0.335621	0.445927	0.225315	0.436292
2021-05-20	1474	24		4716.44	2.40791e+07	0.335674	0.445998	0.22535	0.436381
2021-05-21	890	13		6278.51	2.40854e+07	0.33573	0.446073	0.225387	0.436466
2021-05-22	387	14		4751.43	2.40901e+07	0.335784	0.446145	0.225423	0.436545
2021-05-23	224	5		22934.2	2.4113e+07
2021-05-24	939	7		6188.49	2.41192e+07
2021-05-25	820	11		5049.2	2.41243e+07
2021-05-26	985	14		3979.09	2.41283e+07
2021-05-27	505	9		9573.2	2.41378e+07
2021-05-28	382	8		25139	2.4163e+07
2021-05-29	310	3		3849.69	2.41668e+07
2021-05-30	202	5		4043.24	2.41709e+07
2021-05-31	289	4		3849.69	2.41747e+07
